# Evaluating the impact of unadjusted confounding and study design on estimated pathogen-attributable incidence of diarrhoea among children in low and middle-income countries: a sensitivity analysis of an attribution algorithm in the MAL-ED cohort

**DOI:** 10.1101/2025.06.24.25330206

**Authors:** Charlotte Doran, James Platts-Mills, Eric Houpt, Jie Liu, Elizabeth Rogawski McQuade

**Affiliations:** Department of Epidemiology, Emory University Rollins School of Public Health; Division of Infectious Diseases and International Health, University of Virginia; School of Public Health, Qingdao University, Qingdao, China

## Abstract

**Background:** Understanding diarrhoea aetiology is critical for understanding vaccine impact, but causal attribution is difficult. We evaluated the sensitivity of an existing attributable fraction-based method to unadjusted confounding and study design.

**Methods:** We used MAL-ED data to estimate attributable incidence (IR_attr_) using an algorithm regressing diarrhoea incidence on pathogen quantity. The reference model used mixed-effects logistic regression adjusted for co-infection, sex, test batch, and age. We evaluated the magnitude of confounding by prior immunity, antibiotics, socioeconomic status, and breastfeeding in incrementally-adjusted models. To understand the impact of post-diarrheal shedding, we excluded stools collected ±7, 14, or 28 days from an episode. We conducted matched nested case-control and case-crossover studies and used Poisson regression to calculate risk-based estimates of the IR_attr_.

**Results:** 40 406 stools samples from 1715 children were included (6625 diarrhoeal, 33 781 control). Prior immunity had the greatest confounding impact, with adjusted models underestimating IR_attr_ compared to the reference; overall, confidence intervals overlapped substantially. Excluding samples proximal episodes showed no consistent pattern of bias, and most estimates were ±10% of the reference except Cryptosporidium, tEPEC, and norovirus. Nested case-control and case-crossover study designs produced similar IR_attr_ estimates, and risk-based estimates were lower than odds-based estimates, ranging from 33% (Shigella) to 49% (tEPEC) fewer episodes per 100 child-years compared to the reference.

**Conclusion:** This algorithm was robust to unadjusted confounding, but risk- and odds-based estimates differed. We recommend adjusting for breastfeeding, antibiotics use, and prior infection using risk-based model. If case-control design is necessary, matched incidence density sampling should be used.
