## Supplemental Tables for "Evaluating the impact of unadjusted confounding and study design on estimated pathogen-attributable incidence of diarrhoea among children in low and middle-income countries: a sensitivity analysis of an attribution algorithm in the MAL-ED cohort"

### Sheet: Table S1
Table S1. Number of prior immunizing exposures for monthly surveillance (non-diarrheal) and diarrheal stools in the MAL-ED cohort
Characteristica	Non-Diarrheal N = 33,781b	Diarrheal N = 6,625b
Adenovirus 40/41
0	20,183 (60%)	3,307 (50%)
1	7,904 (23%)	1,536 (23%)
2	3,268 (9.7%)	912 (14%)
3 or more	2,426 (7.2%)	870 (13%)
Astrovirus
0	21,187 (63%)	3,366 (51%)
1	8,141 (24%)	1,834 (28%)
2	3,051 (9.0%)	910 (14%)
3 or more	1,402 (4.2%)	515 (7.8%)
Campylobacter jejuni or C. coli
0	17,691 (52%)	3,097 (47%)
1	6,496 (19%)	1,308 (20%)
2	3,862 (11%)	875 (13%)
3 or more	5,732 (17%)	1,345 (20%)
Cryptosporidium
0	25,381 (75%)	4,818 (73%)
1	5,582 (17%)	1,000 (15%)
2	1,781 (5.3%)	422 (6.4%)
3 or more	1,037 (3.1%)	385 (5.8%)
Norovirus GI
0	27,330 (81%)	5,066 (76%)
1	5,294 (16%)	1,233 (19%)
2	994 (2.9%)	276 (4.2%)
3 or more	163 (0.5%)	50 (0.8%)
Norovirus GII
0	16,100 (48%)	2,522 (38%)
1	8,611 (25%)	1,647 (25%)
2	5,102 (15%)	1,186 (18%)
3 or more	3,968 (12%)	1,270 (19%)
Rotavirus
0	23,329 (69%)	3,841 (58%)
1	7,372 (22%)	1,804 (27%)
2	2,241 (6.6%)	708 (11%)
3 or more	839 (2.5%)	272 (4.1%)
Sapovirus
0	17,914 (53%)	2,960 (45%)
1	8,015 (24%)	1,536 (23%)
2	4,442 (13%)	1,043 (16%)
3 or more	3,410 (10%)	1,086 (16%)
Shigella
0	24,401 (72%)	4,737 (72%)
1	4,778 (14%)	933 (14%)
2	2,493 (7.4%)	473 (7.1%)
3 or more	2,109 (6.2%)	482 (7.3%)
tEPECc
0	17,856 (53%)	3,186 (48%)
1	7,322 (22%)	1,405 (21%)
2	4,708 (14%)	1,079 (16%)
3 or more	3,895 (12%)	955 (14%)
ST ETECd
0	19,164 (57%)	3,513 (53%)
1	7,262 (21%)	1,475 (22%)
2	3,504 (10%)	723 (11%)
3 or more	3,851 (11%)	914 (14%)
LT ETECe
0	18,814 (56%)	3,519 (53%)
1	7,868 (23%)	1,593 (24%)
2	3,809 (11%)	800 (12%)
3 or more	3,290 (9.7%)	713 (11%)
aNumber of prior exposures is calculated as the number of stool samples with a pathogen quantity detected at a level capable of conferring natural immunity.
bn (%)
cTypical enteropathogenic E. coli
dHeat-stable enterotoxigenic E. coli
eHeat-labile enterotoxigenic E. coli

### Sheet: Table S2
Table S2. Summary of sensitivity analysis results of diarrhea attributable incidence by pathogen and year of life in the MAL-ED cohort
		Study Design			Confounders						Sample exclusion
Pathogen	Referencea	Risk ratio-based	Case-control	Case-crossover	15-day antibiotics	16-30-day antibiotics	Prior exposure	WAMI Index	Breastfeeding	All confounders	7-day	14-day	28-day
Overall
Adenovirus 40/41	20.0 (17.2, 24.1)	11.3 (9.5, 13.9)	23.2 (20.5, 29.8)	23.7 (19.3, 28.2)	19.7 (16.9, 24.2)	20.0 (17.3, 24.3)	18.1 (15.8, 23.1)	20.0 (17.4, 24.5)	20.0 (17.0, 24.1)	18.3 (15.9, 23.0)	20.7 (17.8, 25.2)	22.0 (18.5, 27.0)	20.8 (16.4, 26.5)
Astrovirus	14.1 (11.0, 18.2)	7.6 (6.0, 9.9)	11.1 (7.7, 17.0)	14.1 (9.7, 18.3)	14.0 (11.0, 18.2)	14.0 (10.9, 18.2)	12.9 (10.6, 17.6)	14.1 (10.9, 18.4)	14.1 (11.1, 18.4)	13.0 (10.5, 17.8)	15.3 (12.8, 19.8)	15.2 (11.9, 19.9)	13.6 (10.3, 19.4)
Campylobacter jejuni or C. coli	10.4 (7.3, 15.0)	6.1 (4.3, 8.8)	9.4 (5.8, 16.0)	9.6 (6.1, 14.1)	11.6 (8.3, 16.0)	10.5 (7.4, 15.5)	9.0 (6.5, 13.9)	10.4 (7.2, 15.4)	10.2 (7.2, 14.9)	10.2 (6.9, 15.0)	10.9 (7.5, 15.7)	10.5 (7.3, 15.8)	12.1 (8.2, 17.9)
Cryptosporidium	6.5 (4.7, 8.9)	3.9 (2.6, 5.2)	5.3 (3.4, 9.0)	6.2 (3.9, 9.0)	6.3 (4.6, 8.8)	6.5 (4.6, 9.0)	5.3 (3.9, 8.1)	6.5 (4.6, 8.8)	6.5 (4.7, 9.1)	5.3 (3.8, 8.1)	6.4 (4.6, 8.9)	8.1 (6.1, 10.8)	8.1 (5.8, 11.2)
Rotavirus	20.8 (18.9, 23.3)	13.3 (12.1, 15.1)	21.2 (19.6, 24.5)	21.7 (18.9, 24.4)	20.5 (18.8, 23.1)	20.8 (18.9, 23.3)	20.3 (18.7, 22.9)	20.8 (18.8, 23.2)	20.8 (19.0, 23.4)	20.3 (18.5, 22.9)	21.0 (19.0, 23.6)	21.4 (19.2, 24.1)	22.2 (19.8, 25.4)
Sapovirus	22.3 (19.0, 26.5)	13.8 (11.8, 16.2)	19.3 (14.3, 24.9)	21.0 (15.9, 25.7)	21.9 (18.1, 26.0)	22.3 (18.9, 26.6)	20.2 (17.2, 25.2)	22.3 (18.7, 26.7)	22.3 (18.7, 26.4)	19.9 (16.7, 24.8)	23.9 (19.9, 27.8)	24.2 (20.4, 28.7)	22.6 (18.5, 27.9)
Shigella	26.4 (24.2, 30.2)	17.7 (16.2, 20.2)	27.0 (25.0, 31.6)	28.9 (25.2, 32.2)	26.3 (23.9, 29.8)	26.4 (24.3, 29.9)	26.1 (23.6, 29.5)	26.4 (24.0, 29.9)	26.4 (24.0, 30.0)	26.0 (23.6, 29.5)	26.6 (24.0, 30.0)	27.0 (24.8, 30.7)	27.0 (24.2, 31.4)
tEPECb	4.7 (2.4, 8.7)	2.4 (1.3, 4.6)	6.1 (3.0, 10.3)	5.9 (3.5, 9.9)	5.0 (2.6, 8.9)	4.7 (2.4, 8.7)	3.6 (1.9, 7.7)	4.7 (2.7, 8.5)	4.4 (2.3, 8.5)	3.9 (2.1, 8.0)	5.4 (3.1, 9.3)	6.0 (3.6, 10.3)	3.7 (1.4, 8.7)
ETECc	18.7 (16.1, 23.4)	11.6 (9.6, 14.2)	18.9 (15.8, 25.2)	16.2 (12.8, 21.0)	19.1 (16.4, 23.9)	18.7 (16.0, 23.7)	17.3 (14.9, 22.3)	18.7 (16.1, 23.4)	18.5 (16.1, 23.5)	17.4 (15.2, 22.7)	18.9 (16.5, 23.8)	19.7 (17.2, 25.8)	18.9 (16.4, 25.3)
Norovirus	13.6 (11.7, 18.2)	8.1 (7.0, 11.2)	10.6 (8.7, 16.2)	14.4 (11.7, 19.7)	13.4 (11.4, 18.2)	13.6 (11.7, 18.2)	13.0 (11.4, 18.0)	13.6 (11.6, 18.1)	13.5 (11.6, 18.1)	12.9 (11.0, 17.7)	14.7 (12.4, 19.2)	15.3 (13.0, 20.6)	15.5 (12.9, 21.7)
0-11 months
Adenovirus 40/41	20.8 (17.7, 24.9)	11.7 (9.8, 14.4)	23.8 (21.3, 30.6)	24.2 (19.6, 29.3)	20.5 (17.6, 25.0)	20.8 (17.9, 25.2)	19.3 (16.5, 24.0)	20.8 (17.8, 25.1)	20.7 (17.9, 24.9)	19.2 (16.4, 24.0)	21.3 (18.2, 25.9)	22.4 (18.8, 27.6)	21.7 (17.5, 27.5)
Astrovirus	14.1 (10.8, 18.3)	7.6 (6.0, 9.9)	11.3 (7.8, 17.2)	13.9 (9.1, 18.3)	14.0 (10.7, 18.3)	14.0 (10.7, 18.4)	13.0 (9.9, 17.7)	14.1 (10.6, 18.4)	14.1 (11.0, 18.2)	13.1 (10.2, 17.8)	15.4 (12.5, 20.0)	15.2 (11.7, 20.2)	13.8 (10.2, 19.8)
Campylobacter jejuni or C. coli	12.5 (9.1, 17.8)	7.7 (5.3, 11.0)	11.2 (7.0, 18.4)	12.0 (7.7, 17.4)	13.6 (9.8, 18.5)	12.6 (9.0, 18.1)	11.6 (8.1, 17.0)	12.5 (9.0, 17.9)	12.3 (8.6, 17.6)	12.8 (8.7, 18.4)	13.2 (9.2, 18.4)	12.6 (8.9, 18.6)	14.0 (9.5, 20.4)
Cryptosporidium	4.6 (3.2, 6.4)	2.8 (1.9, 3.9)	3.7 (2.3, 6.1)	4.2 (2.5, 6.2)	4.5 (3.1, 6.3)	4.6 (3.2, 6.4)	4.0 (2.8, 5.9)	4.6 (3.1, 6.5)	4.6 (3.2, 6.6)	3.9 (2.7, 6.0)	4.6 (3.2, 6.5)	5.6 (4.1, 7.7)	5.5 (3.9, 7.8)
Rotavirus	25.0 (22.5, 28.7)	16.1 (14.4, 18.3)	25.5 (23.1, 29.7)	26.3 (22.5, 30.0)	24.8 (22.2, 28.2)	25.0 (22.6, 28.3)	24.7 (22.3, 28.2)	25.0 (22.4, 28.4)	25.1 (22.5, 28.7)	24.5 (22.1, 28.2)	25.2 (22.8, 28.6)	25.8 (22.9, 29.4)	26.9 (23.8, 31.2)
Sapovirus	19.9 (16.4, 24.1)	12.3 (10.2, 14.8)	17.8 (13.1, 23.1)	19.4 (14.3, 24.1)	19.4 (15.7, 23.6)	19.9 (16.3, 24.2)	18.0 (14.4, 22.5)	19.9 (16.2, 24.2)	19.9 (16.1, 24.1)	17.7 (13.8, 22.6)	21.5 (17.4, 25.6)	21.5 (17.5, 26.2)	19.6 (15.6, 24.8)
Shigella	11.7 (9.9, 14.3)	8.2 (6.8, 9.9)	12.6 (10.9, 15.9)	13.6 (10.7, 16.3)	11.7 (9.8, 14.3)	11.7 (9.8, 14.2)	11.5 (9.4, 13.9)	11.7 (9.8, 14.4)	11.7 (9.8, 14.4)	11.6 (9.7, 14.0)	11.9 (10.0, 14.5)	11.9 (9.9, 14.8)	12.1 (9.9, 15.2)
tEPEC	6.3 (3.3, 11.2)	3.3 (1.7, 5.8)	8.0 (4.3, 13.4)	8.3 (5.1, 13.8)	6.6 (3.5, 11.4)	6.2 (3.4, 11.1)	5.3 (2.8, 10.4)	6.2 (3.3, 11.4)	6.0 (3.0, 10.8)	5.7 (3.0, 10.7)	7.1 (4.0, 12.0)	7.8 (4.7, 13.0)	4.9 (2.0, 11.4)
ETEC	17.2 (14.6, 21.9)	11.0 (8.9, 13.8)	17.2 (14.3, 23.3)	15.0 (11.7, 20.0)	17.5 (14.8, 22.3)	17.2 (14.5, 22.1)	16.2 (13.7, 21.0)	17.2 (14.6, 21.7)	17.0 (14.7, 22.1)	16.6 (14.2, 21.7)	17.3 (15.0, 22.4)	17.9 (15.1, 23.8)	17.1 (14.8, 23.2)
Norovirus	16.9 (14.2, 22.7)	10.5 (8.8, 14.4)	12.8 (10.4, 20.3)	18.5 (14.3, 25.6)	16.7 (13.8, 22.7)	16.9 (14.2, 22.9)	16.7 (14.1, 23.1)	16.9 (14.2, 22.4)	16.8 (13.8, 22.6)	16.5 (13.9, 22.8)	18.2 (14.8, 24.0)	19.1 (15.9, 25.7)	18.5 (14.9, 26.3)
0-11 months
Adenovirus 40/41	19.5 (16.3, 24.1)	11.1 (9.1, 14.1)	22.8 (19.4, 29.4)	23.3 (18.7, 27.7)	19.2 (16.0, 24.0)	19.4 (16.4, 24.1)	17.9 (14.8, 22.9)	19.5 (16.3, 23.6)	19.4 (16.0, 24.2)	17.9 (14.6, 22.7)	20.3 (17.1, 25.1)	21.6 (17.7, 26.8)	20.1 (15.2, 26.0)
Astrovirus	14.0 (10.7, 18.5)	7.6 (5.8, 10.1)	10.9 (7.2, 16.9)	14.1 (9.6, 18.5)	13.9 (10.9, 18.4)	13.9 (10.8, 18.3)	12.9 (10.0, 17.6)	14.0 (10.9, 18.4)	14.0 (10.9, 18.4)	13.0 (10.2, 17.8)	15.1 (12.5, 19.8)	15.0 (11.8, 20.0)	13.4 (9.8, 19.4)
Campylobacter jejuni or C. coli	8.4 (5.3, 13.0)	4.6 (3.0, 7.1)	7.7 (4.5, 13.8)	7.2 (4.3, 10.9)	9.7 (6.5, 14.1)	8.5 (5.6, 13.1)	7.6 (4.9, 12.6)	8.3 (5.6, 13.1)	8.2 (5.0, 12.8)	8.9 (5.5, 13.6)	8.7 (5.7, 13.4)	8.4 (5.3, 13.5)	10.2 (6.4, 15.9)
Cryptosporidium	8.5 (5.9, 12.0)	5.0 (3.2, 6.9)	7.0 (4.3, 12.1)	7.9 (4.9, 11.8)	8.3 (6.0, 11.7)	8.5 (5.8, 12.2)	7.2 (4.8, 11.1)	8.5 (5.8, 11.7)	8.5 (6.0, 11.8)	7.1 (4.8, 11.0)	8.4 (5.8, 11.8)	10.6 (7.9, 14.5)	10.8 (7.5, 15.3)
Rotavirus	16.5 (14.2, 19.3)	10.6 (9.2, 12.5)	16.9 (15.0, 20.1)	17.1 (14.2, 20.1)	16.3 (14.3, 19.1)	16.5 (14.3, 19.3)	16.3 (14.2, 19.0)	16.5 (14.5, 19.1)	16.5 (14.4, 19.0)	16.2 (14.3, 18.9)	16.7 (14.6, 19.6)	17.0 (14.7, 19.8)	17.4 (14.9, 20.6)
Sapovirus	24.9 (21.0, 29.6)	15.4 (13.0, 18.2)	20.8 (15.2, 27.2)	22.4 (17.1, 27.7)	24.4 (20.1, 29.1)	24.9 (21.0, 29.5)	22.7 (18.7, 27.8)	24.9 (20.7, 29.5)	24.9 (20.9, 29.5)	22.3 (18.3, 27.7)	26.4 (22.1, 31.1)	26.9 (22.7, 31.8)	25.6 (21.2, 31.9)
Shigella	41.6 (38.3, 47.2)	27.4 (25.3, 31.6)	41.7 (38.3, 48.5)	43.1 (38.0, 48.0)	41.5 (37.6, 46.8)	41.6 (38.5, 46.9)	41.1 (36.9, 46.3)	41.6 (38.1, 47.0)	41.6 (37.9, 47.0)	41.2 (37.0, 46.3)	41.8 (37.8, 47.2)	42.1 (38.3, 47.7)	41.8 (37.4, 48.6)
tEPEC	3.1 (1.5, 6.5)	1.4 (0.7, 3.3)	4.1 (1.7, 7.5)	3.7 (1.8, 6.9)	3.4 (1.7, 6.7)	3.1 (1.4, 6.7)	2.5 (1.3, 5.8)	3.1 (1.4, 6.5)	2.9 (1.3, 6.4)	2.9 (1.4, 6.2)	3.7 (1.8, 7.3)	4.2 (2.1, 7.9)	2.4 (0.8, 6.5)
ETEC	20.4 (17.2, 25.7)	12.3 (9.9, 15.2)	20.8 (17.4, 28.1)	17.1 (13.2, 22.5)	20.7 (17.7, 26.2)	20.4 (17.3, 26.3)	19.4 (16.3, 25.4)	20.4 (17.2, 26.1)	20.2 (17.0, 25.8)	19.9 (16.8, 25.5)	20.6 (17.5, 26.0)	21.5 (18.5, 28.2)	20.8 (17.7, 28.0)
Norovirus	10.2 (8.7, 14.2)	5.7 (4.8, 8.2)	8.3 (6.5, 12.4)	10.6 (8.5, 14.6)	10.1 (8.3, 14.0)	10.2 (8.7, 14.1)	9.9 (8.4, 13.8)	10.2 (8.4, 13.9)	10.1 (8.6, 14.0)	9.9 (8.1, 13.8)	11.1 (9.1, 14.9)	11.5 (9.5, 16.2)	12.5 (10.3, 18.1)
aPoint estimate and 95% confidence intervals from 1,000 bootstrapped estimates
bTypical enteropathogenic E. coli
cEnterotoxigenic E. coli

### Sheet: Figure S1
Figure S1: Updated directed acyclic graph of the association between pathogen quantity and diarrhea based on sensitivity analysis results. The causal relationship of interest is shown with a dashed line. Measured covariates are shown in white, with , and unmeasured covariates are shown in gray. E: pathogen quantity; D: diarrhea; A: age; B: breastfeeding; H: healthcare resource utilization and lit…
Figure S1 Alt Text: Directed acyclic graph showing the updated hypothesized causal relationships between pathogen quantity (exposure) and diarrhoea (outcome), confounded by age, breastfeeding, prior immunizing exposure, sex, test batch, antibiotics use, socioeconomic status, and an unknown measure of susceptibility to exposure and infection.
